# Disrupted PGR-B and ESR1 signaling underlies preconceptional defective decidualization linked to severe preeclampsia

**DOI:** 10.1101/2021.07.22.21260977

**Authors:** Tamara Garrido-Gomez, Nerea Castillo-Marco, Mónica Clemente-Ciscar, Teresa Cordero, Irene Muñoz-Blat, Alicia Amadoz, Jorge Jimenez-Almazan, Rogelio Monfort, Reyes Climent, Alfredo Perales, Carlos Simón

## Abstract

Decidualization of the uterine mucosa drives the maternal adaptation to invasion by the placenta. Appropriate depth of placental invasion is needed to support a healthy pregnancy; shallow invasion is associated with the development of severe preeclampsia (sPE). Maternal contribution to sPE through failed decidualization is an important determinant of placental phenotype. However, the molecular mechanism underlaying the *in vivo* defect linking decidualization to sPE is unknown. Here, we discover the footprint encoding this decidualization defect comprising of 166 genes using global gene expression profiling in decidua from women who developed sPE in a previous pregnancy. This signature allowed us to effectively segregate samples into sPE and control groups. Estrogen receptor 1 (*ESR1*) and progesterone receptor B (*PGR-B*) were found highly interconnected with the dynamic network of defective decidualization fingerprint. *ESR1* and *PGR-B* gene expression and protein abundance were remarkably disrupted in sPE. Thus, the transcriptomic signature of impaired decidualization implicates dysregulated hormonal signaling in the decidual endometria in women who developed sPE. These findings reveal a potential footprint that may be leverage for a preconception or early prenatal screening of sPE risk, thus improving prevention and early treatments.
