## Supplementary file 2 for "Disrupted PGR-B and ESR1 signaling underlies preconceptional defective decidualization linked to severe preeclampsia"

### Sheet: FC1
Supplementary Table 2. Differentially expressed genes in sPE vs control cases obtained from Global RNA-seq analysis (859 DEGs).
Gene Symbol	PValue	FDR	logFC	FC
MMP3	3.52591e-05	0.00167563	-5.94507	-61.6089
IL8	3.73963e-10	1.14333e-06	-5.21669	-37.1861
CCL20	2.45869e-08	1.42644e-05	-4.7206	-26.3658
MMP1	1.14892e-07	3.53023e-05	-4.60517	-24.3385
AQP9	1.23343e-05	0.000799505	-4.46228	-22.0435
FGF1	8.66226e-08	2.88329e-05	-4.23663	-18.8518
MMP11	2.56851e-14	4.71167e-10	-4.14335	-17.6715
RND1	4.12593e-08	2.02677e-05	-4.10457	-17.2028
MMP7	1.57311e-07	4.36319e-05	-4.0785	-16.8948
IGFN1	1.83015e-07	4.66281e-05	-3.95285	-15.4855
IGKV3-20	0.000139544	0.00409215	-3.91989	-15.1358
RIMS4	1.40437e-08	9.54138e-06	-3.90655	-14.9965
NR4A3	2.59655e-08	1.42644e-05	-3.90245	-14.9539
MTUS2	1.555e-06	0.00021677	-3.78969	-13.8296
EGR3	3.63325e-09	4.07016e-06	-3.67763	-12.7961
TMEM215	2.77995e-06	0.000317237	-3.6608	-12.6477
IGHG3	4.18012e-05	0.00189334	-3.64762	-12.5326
CTD-3247F14.2	1.72157e-07	4.51149e-05	-3.61627	-12.2632
ECEL1	8.08833e-11	2.96745e-07	-3.57567	-11.923
CXCL3	5.53599e-08	2.11567e-05	-3.5656	-11.84
CBLN1	1.25575e-09	2.30354e-06	-3.4629	-11.0265
IGHG1	2.71558e-05	0.00139537	-3.45361	-10.9557
PRL	4.84376e-05	0.00207119	-3.41493	-10.6659
CRLF1	1.77752e-05	0.00103844	-3.40885	-10.621
EDN2	0.000183647	0.00488944	-3.3903	-10.4853
FBN3	9.79304e-06	0.000672822	-3.36899	-10.3316
CXCL2	4.33148e-06	0.000409571	-3.36687	-10.3164
COL9A1	5.46166e-08	2.11567e-05	-3.35333	-10.22
IGHG2	0.000214559	0.0053341	-3.26273	-9.59797
POSTN	8.14363e-08	2.76642e-05	-3.23732	-9.43041
SFRP4	3.6786e-06	0.000376436	-3.21464	-9.28333
ASIC2	0.00081794	0.013243	-3.15164	-8.88664
EGR2	8.27919e-09	7.23207e-06	-3.14371	-8.83797
REN	0.000958342	0.0147111	-3.14046	-8.81805
ARSI	1.80403e-07	4.66099e-05	-3.10974	-8.63226
NPTX1	4.50357e-05	0.00198114	-3.09093	-8.52047
CALB2	0.00228457	0.025679	-3.07998	-8.456
IHH	2.47576e-07	5.7919e-05	-3.04374	-8.24625
ZCCHC12	3.73476e-05	0.00173884	-2.97309	-7.85217
UCN2	3.67271e-09	4.07016e-06	-2.95351	-7.74632
FOSL1	1.03206e-08	8.06787e-06	-2.91705	-7.55298
OVGP1	6.87214e-08	2.52125e-05	-2.91561	-7.54544
KRT17	0.000301858	0.00673636	-2.80157	-6.97197
IL6	4.373e-07	8.10945e-05	-2.78383	-6.88676
MMP9	8.06883e-05	0.00289657	-2.74165	-6.68834
SELE	0.000521907	0.00974426	-2.74078	-6.68431
TNF	2.86818e-06	0.000320816	-2.73383	-6.6522
WISP1	2.1072e-06	0.000262047	-2.72138	-6.59504
KLK3	0.000703819	0.0118231	-2.70241	-6.50888
LYPD1	0.000133915	0.00399076	-2.70207	-6.50737
PMAIP1	5.57121e-11	2.55496e-07	-2.6853	-6.43213
PENK	0.00178621	0.0220209	-2.68285	-6.42124
DPP10	2.3347e-07	5.67093e-05	-2.67964	-6.40695
RAB3B	1.13115e-09	2.30354e-06	-2.6756	-6.38904
SLC47A1	0.000144265	0.00416755	-2.67432	-6.38337
IGHG4	0.000659966	0.0113898	-2.64364	-6.24907
ADRA2B	6.40523e-06	0.000515439	-2.63611	-6.21655
KMO	7.29167e-06	0.000555014	-2.63512	-6.21229
NKD1	1.27663e-11	1.17092e-07	-2.62437	-6.16615
HBB	0.00373973	0.034894	-2.61112	-6.10979
CNR1	0.000630861	0.0110914	-2.59961	-6.06124
CTNND2	0.000369222	0.00774944	-2.59715	-6.05089
SCUBE1	0.000584765	0.0105476	-2.58796	-6.01248
IL1RL1	0.00154108	0.0201417	-2.52614	-5.76029
CNTN1	2.26593e-06	0.000273462	-2.47144	-5.54596
HP	0.00143037	0.0192508	-2.46637	-5.52653
RP11-359E10.1	2.64386e-08	1.42644e-05	-2.46348	-5.51546
GJB6	0.000594949	0.0106788	-2.44921	-5.46116
RP11-401P9.4	6.09024e-10	1.41308e-06	-2.44536	-5.44663
DUSP2	7.50565e-05	0.00276537	-2.44191	-5.4336
GJB3	2.96256e-07	6.62747e-05	-2.441	-5.43016
KCNK15	1.04776e-07	3.31382e-05	-2.43956	-5.42477
CADPS	0.00130215	0.0179414	-2.42654	-5.37604
FJX1	2.72035e-11	1.6634e-07	-2.4133	-5.3269
TMSB15A	2.22215e-09	3.39692e-06	-2.39979	-5.27728
EDAR	1.4941e-05	0.000913591	-2.39479	-5.259
COL26A1	6.97205e-06	0.000544235	-2.37774	-5.1972
PTGS2	0.000694666	0.0117123	-2.37293	-5.17992
LAMP5	8.55211e-07	0.000137614	-2.36309	-5.1447
RP11-14D22.1	0.00074509	0.012358	-2.35288	-5.10843
GREM2	0.00023183	0.00559453	-2.35002	-5.09832
NTM	2.6408e-06	0.000308553	-2.33552	-5.04733
COL8A1	0.000156595	0.00437073	-2.31266	-4.96797
KLK2	3.88941e-06	0.000383906	-2.29914	-4.92163
TNFAIP3	1.55984e-06	0.00021677	-2.26804	-4.81667
BEX1	4.95073e-05	0.00210223	-2.26724	-4.81401
CPM	1.80427e-06	0.000234735	-2.24637	-4.74489
GJB2	0.000726966	0.0121342	-2.23084	-4.69408
BAI2	6.56084e-05	0.00249841	-2.22754	-4.68335
PBK	3.47029e-07	7.31917e-05	-2.22576	-4.67757
GPR183	3.42547e-05	0.00164926	-2.22262	-4.66741
ITGB6	0.000992503	0.0150966	-2.22163	-4.66421
GSDMA	4.12602e-05	0.00187346	-2.22002	-4.659
IL4I1	0.000750554	0.0124033	-2.21528	-4.64371
COL22A1	2.87591e-08	1.50731e-05	-2.20567	-4.61288
HIST1H2BH	1.34097e-05	0.000860098	-2.19668	-4.58422
NEFM	0.00176155	0.0218337	-2.19513	-4.57931
PFKFB4	5.84655e-07	0.000100233	-2.17079	-4.5027
MSX2	6.16259e-10	1.41308e-06	-2.16915	-4.49759
CBLN4	0.00123835	0.017355	-2.15902	-4.46612
NKAIN4	0.000970058	0.0148537	-2.13878	-4.40388
BCL2L15	0.000163387	0.00447175	-2.10669	-4.30703
ICAM1	2.16742e-05	0.00119968	-2.10547	-4.30339
KLK1	2.86345e-05	0.00145103	-2.09658	-4.27696
MYBL2	3.98617e-07	7.72326e-05	-2.09172	-4.26255
SERPINA1	6.24774e-05	0.00240774	-2.09159	-4.26218
EXO1	9.45268e-07	0.000148205	-2.08583	-4.2452
C2CD4C	5.53003e-07	9.57009e-05	-2.08048	-4.22949
CRABP2	6.04494e-06	0.000504038	-2.0778	-4.22164
PRRG3	7.4122e-06	0.000561857	-2.07772	-4.22139
TUBB2B	5.0272e-06	0.000444289	-2.06996	-4.19874
TENM4	2.39519e-05	0.00127044	-2.06716	-4.19059
SLC7A3	0.00459051	0.0401944	-2.0492	-4.13875
RBP7	2.10682e-05	0.00118188	-2.04561	-4.12847
FAM222A	1.29589e-07	3.77329e-05	-2.03417	-4.09587
E2F7	3.90968e-06	0.000383906	-2.03323	-4.0932
LRRN1	0.000192667	0.00502744	-2.03207	-4.08992
TULP2	0.00011676	0.00370563	-2.02516	-4.07038
PTHLH	0.000218862	0.00541079	-2.02398	-4.06703
PCSK9	0.00130765	0.0179414	-2.02273	-4.06352
CDC25C	4.70221e-06	0.000431286	-2.02135	-4.05964
SLC26A4	0.000270007	0.0062459	-2.02073	-4.05788
PCDH10	0.00054661	0.0100332	-2.01689	-4.04712
VASH2	1.90712e-07	4.79235e-05	-2.01593	-4.0444
SFRP1	0.000521758	0.00974426	-2.0104	-4.02893
RTKN2	2.49433e-07	5.7919e-05	-2.00395	-4.01098
KLK6	0.000134011	0.00399076	-1.9941	-3.98368
KCNN1	2.23648e-06	0.000271695	-1.98973	-3.97161
ESCO2	3.47146e-05	0.00165834	-1.98957	-3.9712
DEPDC1	4.8485e-06	0.000440301	-1.984	-3.95589
CFB	0.000223577	0.00549772	-1.98358	-3.95473
RPL7P19	0.0012362	0.0173503	-1.97887	-3.94184
TCL6	0.00011461	0.00365637	-1.96943	-3.91614
AC079780.3	2.53888e-06	0.000298547	-1.95574	-3.87915
SEMA7A	4.89411e-05	0.00208301	-1.94685	-3.85531
LAMA1	4.01581e-07	7.72326e-05	-1.93955	-3.83587
MND1	4.35772e-09	4.29449e-06	-1.93718	-3.82955
FAM64A	1.90413e-06	0.000245982	-1.93297	-3.81841
ST8SIA2	2.20192e-05	0.00119968	-1.92829	-3.80604
SKA3	4.12096e-06	0.00039658	-1.92406	-3.7949
NEK2	1.015e-05	0.000692162	-1.91758	-3.7779
LCN2	0.00171223	0.021469	-1.91492	-3.77092
ADAMTS14	5.18e-07	9.13673e-05	-1.90902	-3.75554
PKMYT1	8.7961e-06	0.000625409	-1.90788	-3.75258
BAI1	0.000182586	0.00487535	-1.89993	-3.73195
KIF20A	0.000135856	0.00402794	-1.89496	-3.71912
RGS1	0.00129775	0.0179414	-1.89407	-3.71682
C2orf54	0.00330038	0.0323409	-1.88537	-3.69449
HMGA2	3.58715e-05	0.00169451	-1.8835	-3.68968
NEIL3	6.37787e-05	0.0024425	-1.87276	-3.66232
CYP26B1	0.000182443	0.00487535	-1.87103	-3.65793
CDC45	2.17966e-06	0.000266558	-1.86858	-3.65173
ASTN1	0.00412001	0.0371388	-1.86784	-3.64985
WNT7A	0.000132451	0.00397432	-1.86545	-3.64381
FBN2	1.64069e-06	0.000226292	-1.86196	-3.635
CDC20	3.40588e-06	0.000359066	-1.86185	-3.63474
ETV1	1.86332e-05	0.00108167	-1.8605	-3.63132
MFAP2	1.48402e-05	0.000910465	-1.85845	-3.62617
CDT1	3.17002e-08	1.6153e-05	-1.84114	-3.58293
UHRF1	6.37143e-08	2.38525e-05	-1.84055	-3.58146
ALPL	0.000485804	0.0092829	-1.8379	-3.57488
KIAA0101	4.97285e-06	0.000442825	-1.83418	-3.56569
ZNF469	7.44797e-06	0.000562245	-1.83406	-3.56538
CCNA1	1.22262e-05	0.00079719	-1.83124	-3.55842
OGDHL	2.19115e-05	0.00119968	-1.8291	-3.55315
SEMA3A	0.00147877	0.0196002	-1.82527	-3.54374
CYR61	4.59868e-05	0.00200853	-1.82437	-3.54151
DACT2	1.55025e-05	0.000932387	-1.82431	-3.54138
C11orf82	2.4156e-07	5.75476e-05	-1.8213	-3.53399
BIRC5	4.28788e-06	0.000409571	-1.81956	-3.52972
ANO7	2.53696e-06	0.000298547	-1.81218	-3.51173
BUB1B	7.33218e-05	0.00272822	-1.81164	-3.5104
RP11-548O1.3	1.78861e-06	0.00023436	-1.80877	-3.50344
DMBT1	0.000624088	0.0110398	-1.80806	-3.50172
TNNT2	0.000244988	0.00581981	-1.80795	-3.50145
HHIP	1.50311e-05	0.000916047	-1.80706	-3.49929
RP11-624M8.1	0.000656843	0.0113671	-1.80694	-3.49899
NREP	1.24996e-06	0.000180545	-1.80568	-3.49594
NPAS3	0.00024931	0.00587079	-1.80471	-3.49358
NRP2	1.65375e-05	0.000972364	-1.7965	-3.47377
ZNF367	7.77817e-07	0.000127395	-1.79542	-3.47116
IL1RN	0.0014398	0.0193204	-1.79133	-3.46133
TCEAL5	9.00811e-06	0.000630705	-1.78889	-3.4555
LTBP2	0.000219688	0.00542389	-1.78745	-3.45205
ERMN	0.000691722	0.0116841	-1.78411	-3.44405
IQGAP3	3.83927e-05	0.00177847	-1.7822	-3.43951
ENC1	9.14369e-08	2.94266e-05	-1.78012	-3.43456
CXCL1	0.00363012	0.0343429	-1.77869	-3.43114
ATF3	0.00198087	0.0235187	-1.7766	-3.42617
GINS2	1.63908e-07	4.42166e-05	-1.76586	-3.40078
PTX3	0.0006372	0.0111618	-1.76501	-3.39877
ANO4	0.0010037	0.0152416	-1.76445	-3.39744
TK1	1.53356e-08	1.0047e-05	-1.76226	-3.39229
LINC00639	0.000519645	0.00972691	-1.75638	-3.37849
TNNT1	0.00054652	0.0100332	-1.75285	-3.37025
FLRT1	0.000310639	0.00685218	-1.75281	-3.37014
SNORD3B-2	0.00280845	0.0295505	-1.75235	-3.36907
PRRT4	0.000882907	0.0139742	-1.75179	-3.36777
CCNB2	3.91356e-06	0.000383906	-1.75037	-3.36446
UBE2C	2.81001e-05	0.00143155	-1.74599	-3.35425
C16orf59	2.2013e-08	1.34602e-05	-1.74278	-3.3468
TTK	6.42303e-06	0.000515439	-1.73888	-3.33777
ANLN	7.984e-05	0.00287173	-1.7372	-3.33388
PAMR1	5.38829e-05	0.00221424	-1.73637	-3.33195
ASF1B	6.44686e-06	0.000515439	-1.73437	-3.32733
ILDR2	0.00158757	0.020439	-1.73332	-3.32492
VWA5B2	0.00213303	0.0245368	-1.73012	-3.31755
ANGPTL4	0.000284956	0.00649347	-1.7291	-3.31522
KCNG1	0.00359008	0.0341509	-1.72655	-3.30935
MCM10	3.38582e-05	0.00163877	-1.71995	-3.29424
DLGAP5	7.89798e-05	0.00284638	-1.71892	-3.29191
RP11-710M11.1	1.74132e-09	2.90389e-06	-1.71861	-3.29119
PTTG1	4.50236e-07	8.21248e-05	-1.7176	-3.28888
DERL3	5.1927e-08	2.11567e-05	-1.71707	-3.28768
TROAP	7.62149e-05	0.0027795	-1.7169	-3.28729
ISM1	6.29373e-05	0.00242038	-1.71203	-3.27622
PGRMC1	8.56509e-06	0.000614946	-1.71108	-3.27406
PHGDH	0.0003598	0.00763518	-1.70732	-3.26553
ADORA1	9.2198e-05	0.0031791	-1.70726	-3.2654
GALNT12	0.000209595	0.00528447	-1.70449	-3.25913
SHANK1	1.16488e-05	0.000774223	-1.69963	-3.24817
IL7R	0.00328839	0.0323097	-1.69745	-3.24327
KIF23	2.18822e-05	0.00119968	-1.68952	-3.2255
ADAMTS16	0.00186085	0.0226513	-1.68781	-3.22168
GPER1	0.000229493	0.00557593	-1.68194	-3.2086
RP11-424C20.2	0.000130639	0.00395191	-1.67922	-3.20255
AC007362.1	0.000153974	0.00432542	-1.67282	-3.18836
MELK	1.54918e-05	0.000932387	-1.67235	-3.18734
OLFM1	0.00107533	0.015908	-1.6712	-3.1848
ASCL1	0.00461814	0.0403547	-1.66832	-3.17844
FAM83D	5.85599e-05	0.00232014	-1.66482	-3.17073
INHA	0.00454364	0.0398797	-1.66471	-3.1705
ATP8B3	2.3138e-05	0.00124106	-1.65946	-3.15898
CCNO	4.42455e-05	0.00196048	-1.65099	-3.14049
E2F2	1.36972e-05	0.000867079	-1.65045	-3.13931
XRCC2	4.47594e-06	0.000417467	-1.64751	-3.13293
PAG1	3.50919e-07	7.31917e-05	-1.6442	-3.12575
DIAPH3	4.11861e-05	0.00187346	-1.64279	-3.12269
EPHA7	0.00288387	0.0299049	-1.63818	-3.11273
CLUL1	0.00213545	0.0245368	-1.63766	-3.1116
REEP2	7.16989e-06	0.000553603	-1.63215	-3.09975
SLC27A6	0.0055834	0.0457726	-1.632	-3.09942
CDCA5	5.69093e-06	0.000487824	-1.63162	-3.09861
WNT5A-AS1	0.000199263	0.00515555	-1.62418	-3.08267
APLN	2.07261e-05	0.0011709	-1.62401	-3.0823
PODXL2	4.82165e-08	2.11567e-05	-1.62183	-3.07765
E2F1	2.10182e-06	0.000262047	-1.62156	-3.07707
CDH2	7.98057e-08	2.76218e-05	-1.62013	-3.07403
FHOD3	0.000411144	0.0083364	-1.61708	-3.06753
GTSE1	0.000118326	0.00372762	-1.61107	-3.05478
TNFSF9	0.000432623	0.00860195	-1.60862	-3.0496
FAM111B	9.79944e-05	0.00330698	-1.59987	-3.03117
GRIK5	9.66793e-05	0.00327211	-1.59974	-3.0309
APOBEC3B	0.000348494	0.00743347	-1.59875	-3.02881
PCSK5	5.54519e-06	0.000477838	-1.5987	-3.02871
APLP1	8.64827e-06	0.000617292	-1.59528	-3.02154
PTCH2	2.68524e-05	0.00138592	-1.59131	-3.01322
FNDC1	0.000936635	0.0144748	-1.58998	-3.01046
B3GALT1	0.000405086	0.00826573	-1.5871	-3.00445
TOP2A	0.000558356	0.0102093	-1.58503	-3.00014
CDKN3	4.0227e-05	0.00184557	-1.58439	-2.99882
SBK1	0.000369878	0.00775434	-1.58395	-2.99789
TACSTD2	1.39441e-05	0.000873003	-1.58218	-2.99423
GLI1	0.000757551	0.0124763	-1.58089	-2.99155
MRAP2	0.000178305	0.0047889	-1.58056	-2.99085
HJURP	0.000129393	0.00393864	-1.57752	-2.98457
KIF18A	4.75587e-05	0.00204234	-1.57215	-2.97347
CCDC85B	0.000102417	0.00338431	-1.57149	-2.97211
NLGN3	0.00203874	0.0238408	-1.56932	-2.96765
IL11	0.00138133	0.0187548	-1.56414	-2.95702
TPX2	0.000150122	0.0042695	-1.56021	-2.94897
SPC24	4.64731e-06	0.000428393	-1.56017	-2.94888
RASGRF1	0.00105968	0.0157343	-1.5565	-2.94139
ADAM12	0.000958063	0.0147111	-1.55348	-2.93524
EPPIN	0.00161507	0.0206746	-1.54936	-2.92686
FAM181A	0.000145487	0.00418637	-1.54895	-2.92603
CENPU	5.83588e-06	0.000495618	-1.54749	-2.92309
AURKB	0.000132584	0.00397432	-1.54355	-2.9151
RP11-736N17.4	0.000102101	0.00338075	-1.54316	-2.91433
SLCO5A1	5.29606e-05	0.00220297	-1.54284	-2.91367
MXRA5	0.00279603	0.0294772	-1.53862	-2.90516
TENM3	7.7741e-06	0.000577361	-1.53709	-2.90209
IGDCC4	0.000127865	0.00390927	-1.53637	-2.90064
KIF4A	9.089e-05	0.00315177	-1.53143	-2.89071
HBEGF	5.07554e-05	0.00213829	-1.53109	-2.89004
ABCD2	0.000490415	0.00933213	-1.52988	-2.88761
LOXL1	0.000156783	0.00437073	-1.52709	-2.88204
AC074289.1	0.000171048	0.00464157	-1.52625	-2.88036
WNT11	0.000917322	0.0142847	-1.52604	-2.87993
RRM2	0.000167135	0.00455999	-1.5245	-2.87688
CEP55	0.000262612	0.00609791	-1.5208	-2.86951
CCNB1	1.42398e-06	0.000202493	-1.51764	-2.86322
AKR1C2	0.00543681	0.044945	-1.51708	-2.86211
CA11	5.1807e-06	0.000454712	-1.51391	-2.85582
UBE2T	2.34949e-07	5.67093e-05	-1.51359	-2.85521
KIF18B	0.000829358	0.0133924	-1.51201	-2.85208
KIF15	0.000339637	0.00726989	-1.509	-2.84612
FOXM1	0.000105627	0.00346623	-1.50558	-2.83939
F2RL2	0.00105552	0.0156908	-1.50521	-2.83867
SKA1	0.000120203	0.00374364	-1.50393	-2.83615
LINC01122	0.000223148	0.00549596	-1.50076	-2.82992
CRISPLD1	0.00077759	0.0127358	-1.50059	-2.82958
RNFT2	2.56662e-05	0.00134137	-1.50018	-2.82878
GFRA2	0.00435079	0.0386681	-1.49972	-2.82788
EPHB1	0.00054327	0.0100078	-1.49511	-2.81885
DPP6	0.000625775	0.0110483	-1.49458	-2.81782
CDK1	2.65212e-05	0.001378	-1.49381	-2.81633
CENPA	0.000436771	0.00865371	-1.4936	-2.81591
MAD2L1	1.67679e-06	0.000229544	-1.49304	-2.81481
DPYSL4	4.69041e-05	0.00203406	-1.49139	-2.81161
KB-1732A1.1	5.35412e-05	0.00221376	-1.48915	-2.80723
PPP2R2C	0.0019465	0.023253	-1.4884	-2.80577
VDR	0.000564179	0.0102774	-1.48357	-2.7964
SAPCD2	0.000565229	0.0102863	-1.48321	-2.7957
ITIH5	3.55106e-07	7.31917e-05	-1.48247	-2.79427
KHK	6.30756e-06	0.000514363	-1.48025	-2.78996
CCL2	8.58535e-05	0.00302865	-1.4739	-2.77771
KIFC1	0.00015786	0.00437429	-1.47158	-2.77326
GALNT16	0.00261018	0.0281654	-1.47139	-2.77288
CDCA2	0.000319748	0.00697438	-1.47033	-2.77085
RCOR2	0.00447943	0.0395242	-1.46854	-2.76742
CDH24	1.24978e-08	8.81765e-06	-1.45756	-2.74644
PNMAL1	0.00130598	0.0179414	-1.45527	-2.74208
KIF2C	8.57111e-06	0.000614946	-1.45396	-2.73959
WNT5A	7.52479e-06	0.000565716	-1.44173	-2.71647
GEM	0.000983393	0.0149943	-1.44144	-2.71591
GPR137C	0.000882093	0.0139742	-1.43667	-2.70696
GINS4	0.000365919	0.00768891	-1.4359	-2.70552
MEST	5.54838e-06	0.000477838	-1.43383	-2.70162
NAT8L	3.33545e-06	0.000355729	-1.43331	-2.70066
RAD51AP1	3.40789e-05	0.00164512	-1.43315	-2.70036
NCAPH	0.000364305	0.00767257	-1.43131	-2.69692
ST6GALNAC3	1.3864e-05	0.000873003	-1.43043	-2.69528
TMEM132A	1.74881e-06	0.000234162	-1.42752	-2.68983
EPHB2	7.38185e-05	0.00274115	-1.42699	-2.68885
CPE	0.00361924	0.0342943	-1.42643	-2.68781
NLRP3	0.000698982	0.0117634	-1.42491	-2.68497
IL23A	0.000378999	0.00787356	-1.42408	-2.68344
SLC2A12	0.00612489	0.0487652	-1.42333	-2.68205
SGOL1	9.51521e-05	0.00325041	-1.42148	-2.67861
SNAP91	0.00246455	0.0270555	-1.42033	-2.67647
SLC38A4	0.00318019	0.0317569	-1.41701	-2.67031
ERCC6L	0.000123566	0.00382677	-1.41324	-2.66335
SOGA2	0.000902911	0.0141564	-1.41142	-2.65999
WDR62	2.99465e-05	0.00148872	-1.40569	-2.64945
AUNIP	9.88236e-07	0.000151068	-1.40459	-2.64743
NUSAP1	0.000507867	0.009565	-1.4039	-2.64615
PMEPA1	0.00107391	0.0158998	-1.40075	-2.64039
TNFRSF12A	7.60112e-05	0.00277759	-1.39536	-2.63054
NCAPG	0.000950208	0.0146385	-1.39406	-2.62817
GOLGA7B	0.00562686	0.0460057	-1.39349	-2.62714
TMPO-AS1	3.19575e-05	0.00155912	-1.38999	-2.62077
WIPF3	3.09003e-05	0.0015242	-1.3859	-2.61335
CACNA1G-AS1	2.65925e-05	0.001378	-1.38056	-2.6037
LMNB1	2.7843e-06	0.000317237	-1.37877	-2.60047
GINS1	2.03821e-06	0.000259645	-1.37326	-2.59056
E2F8	0.00033731	0.00723866	-1.37301	-2.5901
BFSP1	3.08774e-06	0.000339171	-1.37259	-2.58934
HMMR	0.00152787	0.0200337	-1.37195	-2.5882
COL7A1	1.65383e-05	0.000972364	-1.36922	-2.58331
AC004540.5	1.62751e-05	0.000965072	-1.36921	-2.58328
NUF2	0.000527952	0.00981232	-1.36805	-2.58121
NDC80	5.11609e-05	0.00214268	-1.36628	-2.57804
TGFBI	0.000254636	0.00596965	-1.36046	-2.56767
KCNMB4	1.39183e-05	0.000873003	-1.35992	-2.5667
CENPH	5.38108e-08	2.11567e-05	-1.35984	-2.56657
TRPV6	0.000377761	0.00786567	-1.35826	-2.56375
DYNC1I1	1.17928e-05	0.000778156	-1.35758	-2.56256
EPHA2	2.25503e-05	0.0012185	-1.35642	-2.56049
RAD51	1.05562e-05	0.000714549	-1.35359	-2.55548
ZBED6CL	1.13476e-05	0.000759709	-1.35287	-2.55419
STRIP2	0.000158469	0.00438454	-1.34676	-2.5434
CSRNP1	8.14388e-05	0.00291512	-1.34463	-2.53965
NFKBIA	4.4725e-05	0.0019722	-1.34188	-2.53482
OLFM2	0.000781582	0.0127898	-1.33958	-2.53077
RP11-480I12.5	6.64848e-05	0.00251983	-1.33872	-2.52926
WBSCR17	0.00144867	0.0193692	-1.3322	-2.51787
EGFL6	0.000112042	0.00361004	-1.33201	-2.51754
LYPD6	0.00261963	0.0281717	-1.33188	-2.51731
BRIP1	0.00154703	0.0201623	-1.32984	-2.51374
PNMA3	4.29598e-05	0.00191741	-1.32779	-2.51018
GGH	3.54169e-07	7.31917e-05	-1.32764	-2.50992
NR4A2	0.0056231	0.0460057	-1.32757	-2.5098
HMGA1	7.865e-06	0.000581756	-1.32731	-2.50934
BGN	9.80701e-05	0.00330698	-1.32539	-2.50601
MDK	2.06686e-08	1.3074e-05	-1.32046	-2.49746
RRAD	5.88635e-05	0.00232714	-1.31259	-2.48387
ZWINT	6.56474e-05	0.00249841	-1.31011	-2.4796
TNFRSF19	0.000816693	0.0132345	-1.31007	-2.47953
OSBPL6	5.45556e-05	0.00222888	-1.30975	-2.47899
CYGB	0.00066002	0.0113898	-1.30947	-2.4785
TNC	0.0042841	0.038203	-1.30901	-2.47771
PCYT1B	0.000670153	0.0114665	-1.30804	-2.47605
KIF11	0.000244407	0.00581505	-1.30459	-2.47013
SOX17	0.000827152	0.0133685	-1.30173	-2.46525
LPPR3	0.00012947	0.00393864	-1.30154	-2.46493
GLT8D2	0.0025301	0.0274791	-1.29841	-2.45957
ASGR1	6.69199e-06	0.000524606	-1.29803	-2.45893
UCHL1	0.000139948	0.00409215	-1.29701	-2.4572
NSG1	1.6309e-05	0.000965072	-1.29503	-2.45381
PLEK2	0.00174285	0.0217341	-1.29492	-2.45364
DTL	0.000257515	0.00601765	-1.2934	-2.45106
S1PR5	8.36225e-05	0.00296133	-1.28576	-2.43811
RP11-259N19.1	7.77808e-07	0.000127395	-1.28442	-2.43584
PRC1	0.000592216	0.0106506	-1.28286	-2.4332
FREM1	0.00230311	0.0258083	-1.28194	-2.43165
AC104654.2	0.00146254	0.0194977	-1.28191	-2.4316
POC1A	1.59362e-07	4.36319e-05	-1.28185	-2.4315
DOC2A	0.00197543	0.0234698	-1.28005	-2.42848
CNIH2	3.36306e-06	0.000356601	-1.27986	-2.42815
GJA4	1.17556e-05	0.000778156	-1.2793	-2.4272
CXCL10	0.00327432	0.0322233	-1.27797	-2.42497
FLNC	0.00020972	0.00528447	-1.27751	-2.4242
ZNF295-AS1	0.00507437	0.042896	-1.27723	-2.42373
ORC1	6.81121e-05	0.00257088	-1.27453	-2.4192
PCDH19	0.000681545	0.0115762	-1.27449	-2.41913
MKI67	0.00580736	0.0468883	-1.26967	-2.41106
PLAUR	0.000645916	0.011231	-1.26887	-2.40973
CTD-2034I21.2	0.0020238	0.0237522	-1.267	-2.4066
FAM101A	0.000456575	0.00891949	-1.26572	-2.40447
CD8A	0.000101344	0.00336786	-1.26498	-2.40324
CD274	0.000569345	0.0103304	-1.26129	-2.39711
SPOCK2	0.00311023	0.0314398	-1.26115	-2.39688
NEDD9	0.000230033	0.00558164	-1.26041	-2.39564
FOLH1	2.80229e-07	6.34632e-05	-1.25876	-2.3929
RAB39B	0.00012251	0.00380258	-1.25769	-2.39113
SLC29A4	7.97774e-06	0.000587725	-1.25329	-2.38384
CDC6	0.000139601	0.00409215	-1.2528	-2.38303
RP11-210M15.2	0.00114686	0.0165133	-1.2513	-2.38055
TACC3	6.30897e-06	0.000514363	-1.25021	-2.37876
LFNG	4.89751e-06	0.000440392	-1.24984	-2.37816
MRPL12	0.000172313	0.00466211	-1.24933	-2.37731
KIF5C	0.000244252	0.00581505	-1.24716	-2.37374
PDZD4	0.00107886	0.0159345	-1.24107	-2.36374
TMEM26	0.000402399	0.00822922	-1.24093	-2.36352
THY1	5.20854e-06	0.000454978	-1.23919	-2.36066
B4GALNT4	0.002134	0.0245368	-1.23645	-2.35618
SYPL2	0.00181159	0.0222435	-1.23451	-2.35301
PLK2	1.96416e-05	0.00112596	-1.2343	-2.35267
RP11-150O12.3	0.00114801	0.016517	-1.23001	-2.34569
ARHGAP22	0.00150355	0.0197892	-1.22845	-2.34315
DGAT2	5.86682e-06	0.000495949	-1.22806	-2.34252
CENPK	0.000405792	0.00827095	-1.22258	-2.33363
PTGER4	0.00181416	0.0222441	-1.22187	-2.33248
CENPF	0.00488577	0.0418415	-1.2209	-2.33093
MTFR2	3.69376e-06	0.000376436	-1.21956	-2.32876
ZNF704	0.000137918	0.00406096	-1.21618	-2.32331
STARD4-AS1	0.0058897	0.0474704	-1.21308	-2.31832
RHOV	0.0039363	0.0360317	-1.21094	-2.31489
CDC20P1	0.00357599	0.0340946	-1.20777	-2.3098
CACNG6	0.0024254	0.0267699	-1.20567	-2.30645
HS6ST2	2.95862e-05	0.00148612	-1.20523	-2.30575
MCM2	1.14038e-05	0.000760693	-1.20521	-2.30571
AC004381.6	0.000130154	0.00394635	-1.20501	-2.30538
STXBP6	0.00174259	0.0217341	-1.20367	-2.30324
ATP6V0E2	0.00497114	0.0422962	-1.20242	-2.30125
CASC5	0.00296411	0.0304122	-1.20104	-2.29905
SHCBP1	0.00177193	0.0218736	-1.2007	-2.29851
PHYHIP	5.0823e-05	0.00213829	-1.19929	-2.29626
CD69	0.00214767	0.024623	-1.19923	-2.29618
EME1	0.000286724	0.00650948	-1.19923	-2.29617
POLQ	0.005501	0.0452919	-1.19675	-2.29223
HMOX1	0.00158838	0.020439	-1.19673	-2.29219
NTN1	5.54317e-05	0.00224206	-1.19491	-2.2893
GPC2	0.000112511	0.00361453	-1.19468	-2.28895
Z83851.1	0.00049282	0.00936817	-1.19359	-2.28721
HEY2	0.000363278	0.00765975	-1.19247	-2.28543
LRCOL1	0.00193763	0.0231859	-1.19171	-2.28423
KLF10	6.27206e-06	0.000514363	-1.19067	-2.28259
BCL11B	0.00152443	0.020003	-1.18573	-2.27478
HELLS	5.93528e-05	0.00233412	-1.18406	-2.27215
GDPD1	2.01969e-05	0.00115418	-1.18285	-2.27025
DPYSL3	0.000246132	0.00582586	-1.18063	-2.26675
RBBP8NL	0.00428487	0.038203	-1.1775	-2.26184
FANCA	0.000108893	0.00354801	-1.17552	-2.25874
PKIA	0.00315072	0.0316175	-1.17538	-2.25853
DIO2	0.00623066	0.0493289	-1.17365	-2.25581
TICRR	0.00104504	0.0155867	-1.17051	-2.25091
SLC7A5	0.00632138	0.0497893	-1.16927	-2.24898
BBC3	0.00011882	0.00372762	-1.1684	-2.24762
PSRC1	0.000337389	0.00723866	-1.1683	-2.24747
PLEKHG4B	0.00514149	0.0432441	-1.16445	-2.24148
C4orf48	1.60204e-05	0.000954147	-1.16093	-2.23602
ETV4	0.000372683	0.00780422	-1.16015	-2.23481
CD6	0.000204571	0.00523383	-1.15936	-2.23358
CTGF	9.30009e-05	0.00320077	-1.15908	-2.23314
ZMYND15	0.00144755	0.0193682	-1.15867	-2.23252
SPC25	0.00487902	0.0418033	-1.15665	-2.2294
HMGN5	0.00308965	0.0313304	-1.15548	-2.22759
OLFML2A	0.00128601	0.0178446	-1.15359	-2.22466
APOLD1	0.000136138	0.00402794	-1.15218	-2.22249
ECM1	0.00409303	0.0370047	-1.15081	-2.22039
NFKBIE	7.2246e-06	0.000554511	-1.15011	-2.21931
DENND2A	0.000321845	0.00700347	-1.14975	-2.21876
CNIH3	2.91977e-05	0.00147549	-1.1459	-2.21285
RP11-554A11.4	0.00292508	0.0301617	-1.14589	-2.21283
CBFA2T3	0.00252441	0.0274626	-1.14467	-2.21095
PRKCQ-AS1	7.73917e-05	0.00281123	-1.14305	-2.20847
BMF	0.00290596	0.0300854	-1.14103	-2.20538
LTBP1	0.00156057	0.0202336	-1.13981	-2.20352
BLM	0.000114531	0.00365637	-1.1382	-2.20106
CHAF1B	3.95821e-06	0.00038622	-1.13628	-2.19814
RPLP0P2	0.000386876	0.00800095	-1.13169	-2.19115
CCDC136	0.00169129	0.0212792	-1.13028	-2.18901
SLC2A6	0.000476018	0.00915311	-1.1264	-2.18314
DEPDC7	0.000187053	0.00494425	-1.12628	-2.18295
COL27A1	0.000245242	0.00581981	-1.12591	-2.1824
TNFRSF4	0.000296605	0.00662718	-1.12545	-2.1817
HES6	4.9304e-06	0.000441187	-1.1254	-2.18161
TYMS	2.19658e-05	0.00119968	-1.1245	-2.18026
RNASEH2A	4.61436e-09	4.29449e-06	-1.12402	-2.17954
SLC2A11	2.25846e-05	0.0012185	-1.12175	-2.1761
TMEM160	0.000102762	0.00338431	-1.12165	-2.17595
RP1-228H13.5	4.04183e-07	7.72326e-05	-1.12004	-2.17352
ATP1B1	0.00150227	0.0197892	-1.11965	-2.17295
GAS2L3	0.000791868	0.0129235	-1.11933	-2.17246
TMEM88	0.000112174	0.00361004	-1.11878	-2.17163
CDCA8	0.00169425	0.0213018	-1.11816	-2.1707
DNAJC22	0.000105947	0.00347053	-1.11694	-2.16886
EVA1B	3.20237e-06	0.0003476	-1.11536	-2.16649
MEX3A	0.000203723	0.00523383	-1.11299	-2.16294
ISOC1	5.01344e-07	8.92878e-05	-1.11129	-2.16039
NXNL2	0.00298541	0.0305094	-1.10972	-2.15803
CEND1	0.000977428	0.0149541	-1.1095	-2.15771
PLK4	0.000543383	0.0100078	-1.10945	-2.15763
CTHRC1	0.00354289	0.0338493	-1.1089	-2.15682
AMOT	0.00203915	0.0238408	-1.10713	-2.15416
SPAG5	0.000264954	0.00614452	-1.10257	-2.14737
CCNE1	0.000133728	0.00399076	-1.09571	-2.13719
RP11-44N12.5	0.000425476	0.00852999	-1.09522	-2.13646
WDR76	2.19186e-05	0.00119968	-1.09516	-2.13637
FANCB	0.000408734	0.00830323	-1.09352	-2.13394
OIP5	0.00244269	0.0268316	-1.09073	-2.12981
HIST2H2AC	0.000228569	0.00556455	-1.09016	-2.12898
UBE2S	8.58188e-06	0.000614946	-1.08967	-2.12825
C19orf57	0.000522166	0.00974426	-1.0883	-2.12624
TRIP13	0.000274315	0.00629005	-1.08781	-2.12552
CENPI	0.00422963	0.0378707	-1.08594	-2.12275
TRIM31	0.00198724	0.0235187	-1.08338	-2.11899
ESPL1	0.00212666	0.0245368	-1.08301	-2.11846
BEX2	0.00166311	0.0210401	-1.08127	-2.1159
LEF1-AS1	0.000170119	0.00462319	-1.08098	-2.11547
IL17RB	0.00100221	0.0152317	-1.08025	-2.1144
RGCC	0.00375425	0.0349517	-1.0784	-2.11169
AC005943.5	3.61824e-05	0.00169451	-1.07763	-2.11056
GCLC	4.04772e-05	0.00185166	-1.07694	-2.10955
DUSP15	0.00039121	0.00807239	-1.07101	-2.1009
SRCIN1	0.00172241	0.0215378	-1.07085	-2.10067
CENPN	4.46798e-05	0.0019722	-1.06944	-2.09862
SARDH	0.00307525	0.0312188	-1.06916	-2.09822
SV2A	6.02369e-05	0.00236108	-1.06834	-2.09701
SYT11	0.000688139	0.011645	-1.06684	-2.09484
SCG5	0.00154246	0.0201417	-1.06651	-2.09437
RP11-1008C21.2	0.000143546	0.00415332	-1.06543	-2.09279
BEGAIN	0.00339032	0.0328705	-1.06382	-2.09045
ARHGEF39	0.00047496	0.00914236	-1.06317	-2.08951
GSG2	0.00147667	0.0196002	-1.0619	-2.08768
PORCN	0.000151629	0.00429903	-1.06089	-2.08622
NETO2	3.63009e-05	0.00169451	-1.05827	-2.08244
SRPX2	0.00592147	0.0476384	-1.05723	-2.08094
MGP	0.000730399	0.0121804	-1.05667	-2.08012
TMEM106C	0.000160601	0.00442352	-1.05592	-2.07904
NRGN	1.19256e-05	0.000784095	-1.04959	-2.06994
TCEAL7	1.12524e-05	0.000756095	-1.04834	-2.06815
ST7-AS1	0.000213214	0.00532712	-1.04823	-2.06798
CD3D	0.000232056	0.00559453	-1.04809	-2.06779
CYP7B1	0.00130728	0.0179414	-1.04371	-2.06153
TRAIP	6.69123e-06	0.000524606	-1.04268	-2.06005
ARHGAP11A	0.00111705	0.016292	-1.04249	-2.05978
NUAK2	0.000658993	0.0113898	-1.04197	-2.05903
LTB	0.000638285	0.0111618	-1.0418	-2.05879
EGFLAM	8.89714e-05	0.00309863	-1.04162	-2.05853
SEPT3	0.00451771	0.0397264	-1.03934	-2.05529
TRIB1	0.00114595	0.0165132	-1.03555	-2.04989
RECQL4	2.20034e-05	0.00119968	-1.03428	-2.0481
FOXL2	4.12924e-06	0.00039658	-1.03119	-2.0437
KIAA1467	5.0198e-05	0.00212663	-1.03034	-2.0425
FUOM	4.19746e-05	0.00189578	-1.02787	-2.03902
TPBGL	0.00109277	0.0160624	-1.02724	-2.03813
CDCA3	0.00150211	0.0197892	-1.02616	-2.0366
FAM72D	0.00123137	0.017309	-1.02566	-2.03589
SGOL2	0.000346044	0.00738979	-1.02516	-2.03519
LRRC20	3.78176e-06	0.000379086	-1.02336	-2.03264
SLC1A3	0.00287056	0.0298017	-1.02258	-2.03154
IFITM10	0.00128426	0.0178338	-1.02214	-2.03093
SMPDL3B	0.00577011	0.0466492	-1.0203	-2.02834
CLEC11A	0.000403299	0.00823843	-1.01848	-2.02578
PCDH7	0.00312982	0.0314767	-1.01025	-2.01426
TIPIN	3.77196e-09	4.07016e-06	-1.00846	-2.01176
C1orf51	0.00123951	0.0173569	-1.00765	-2.01063
EMID1	9.34605e-05	0.00321056	-1.00448	-2.00622
SLC52A3	0.00112843	0.0163525	-1.00352	-2.00488
CKS2	0.000199856	0.00515634	-1.00336	-2.00467
SIT1	0.00437285	0.0388061	-1.00221	-2.00307
ISLR	0.000365916	0.00768891	-1.00083	-2.00115
CENPW	8.90198e-05	0.00309863	-1.00024	-2.00033
TCF7	7.47105e-05	0.00276308	-1.00015	-2.00021
RP11-384K6.6	0.0016834	0.0212148	1.00105	2.00145
ANXA4	0.00222475	0.025223	1.00136	2.00188
RP11-448G15.3	3.04718e-05	0.00151074	1.00233	2.00324
GFOD1	0.00168386	0.0212148	1.00297	2.00412
RP1-167F1.2	0.00136356	0.0185833	1.00708	2.00984
WASIR2	0.00452717	0.0397541	1.01695	2.02363
FKBP5	0.00520991	0.0436196	1.01762	2.02457
ERN1	0.0015546	0.0202252	1.01765	2.02462
ACADSB	0.000206449	0.00525149	1.01779	2.02481
RP11-38P22.2	0.00115247	0.0165552	1.01889	2.02636
RP11-296E7.1	0.0012185	0.0171807	1.01964	2.02741
PDZD2	0.00226694	0.0255388	1.02259	2.03157
RP11-458F8.2	0.00255579	0.0276599	1.02652	2.03711
PTGER2	0.00561679	0.045977	1.02944	2.04123
RP11-789C17.1	0.00329877	0.0323409	1.02992	2.04192
TCP11L2	5.47162e-05	0.00223041	1.03093	2.04334
AL592183.1	9.85589e-05	0.00331737	1.03217	2.04509
TAC4	0.00113313	0.0163889	1.03355	2.04706
KLF8	2.10165e-05	0.00118188	1.03528	2.04952
ADAMTS9-AS1	0.00630529	0.0496839	1.03591	2.05041
AC011290.5	0.000136051	0.00402794	1.03705	2.05203
FAM149A	0.00213195	0.0245368	1.03788	2.05321
CRYBG3	4.56828e-05	0.00200001	1.03849	2.05408
SYT14	0.000470551	0.009067	1.03908	2.05491
THEM5	0.000431674	0.00859785	1.04226	2.05945
UBE2Q2P1	7.27482e-06	0.000555014	1.04511	2.06353
RP13-104F24.3	1.65984e-05	0.00097278	1.05118	2.07223
SESTD1	0.000558775	0.0102093	1.05222	2.07372
RP11-33B1.4	0.000576136	0.0104227	1.05234	2.0739
SNX29	0.000314447	0.00689977	1.05236	2.07393
RYR2	0.00214749	0.024623	1.05258	2.07424
SLC23A3	3.71602e-06	0.000376612	1.05423	2.07662
ST6GAL1	0.00156721	0.02026	1.05451	2.07701
HNRNPH1P1	0.00292337	0.030161	1.05461	2.07715
TXK	0.00190295	0.0229407	1.05773	2.08165
RP11-747H7.3	0.00271612	0.0288396	1.06214	2.08803
RP11-2H8.2	0.000173704	0.00469282	1.0648	2.09189
TBCK	1.33879e-07	3.8373e-05	1.07115	2.10111
RP11-631N16.2	0.00319951	0.0318113	1.07534	2.10722
AC084117.3	0.00319362	0.0318113	1.08211	2.11713
RP11-48B3.3	0.00251041	0.0273786	1.08314	2.11864
FREM2	0.00540503	0.0447427	1.08345	2.1191
AVIL	0.00151202	0.0198828	1.09485	2.13591
PAX8	0.00165459	0.0210031	1.09734	2.1396
TC2N	0.00100756	0.0152876	1.10446	2.15019
RP11-359K18.4	0.00139673	0.0188844	1.10665	2.15345
RP11-304F15.3	0.00297154	0.0304184	1.10779	2.15515
FAM71F2	0.000242114	0.0057812	1.11493	2.16584
RP11-89K10.1	0.00261543	0.0281717	1.11845	2.17114
RP11-163N6.2	0.00359459	0.0341522	1.12037	2.17402
SGK2	0.00130563	0.0179414	1.12329	2.17844
ARHGEF38	0.00205042	0.0239403	1.13212	2.1918
AASS	1.22579e-08	8.81765e-06	1.14041	2.20444
RP11-600F24.7	4.72572e-05	0.00203494	1.14857	2.21694
MLANA	3.12231e-05	0.00152735	1.15474	2.22644
DSTNP1	5.72328e-06	0.000488315	1.15651	2.22918
HNF1B	0.00266513	0.0284777	1.1623	2.23814
NCR3LG1	0.00175512	0.0218129	1.17257	2.25413
AC006042.6	0.00048256	0.00924982	1.17785	2.26239
RP11-474D14.2	0.000292121	0.00657934	1.18065	2.26679
SLC14A1	0.000443037	0.00871247	1.18668	2.27629
ZNF750	0.00573597	0.0464904	1.19014	2.28175
SGSM1	5.93738e-05	0.00233412	1.19105	2.28318
KSR1	3.81016e-07	7.59712e-05	1.19991	2.29726
CDHR1	0.000443602	0.00871247	1.20302	2.30222
SLIT3	1.21521e-05	0.000796135	1.20331	2.30268
NAPSB	0.00237029	0.026304	1.20696	2.30851
DDX11L2	0.00176283	0.0218349	1.2078	2.30985
PRDM8	3.63029e-05	0.00169451	1.21293	2.31809
AP000442.4	0.000757665	0.0124763	1.22143	2.33178
RP11-517C16.2	0.00034989	0.00744591	1.22588	2.33897
PPP1R3C	0.00275721	0.0291517	1.22589	2.33899
AC005336.4	0.000895085	0.0140818	1.22934	2.3446
AC016738.4	0.00154269	0.0201417	1.2345	2.35299
DYSF	0.00101355	0.0153658	1.23454	2.35306
RASEF	0.000175883	0.00473775	1.2352	2.35415
LINC01160	0.000496356	0.009407	1.24078	2.36327
SVOPL	0.000116224	0.003695	1.24331	2.36741
DDX52	0.000385542	0.00798899	1.24537	2.37079
MALAT1	0.000644124	0.0112211	1.246	2.37183
CSPG4P11	8.44009e-06	0.000614385	1.25014	2.37864
ESR2	0.00273483	0.0289485	1.25048	2.37921
RORC	7.3847e-07	0.00012447	1.25262	2.38274
MTF1	0.000674044	0.011502	1.25858	2.3926
CTD-2334D19.1	0.00332493	0.0324946	1.26456	2.40255
RP11-963H1.1	4.27293e-08	2.02677e-05	1.27587	2.42144
RP1-68D18.2	0.00280942	0.0295505	1.27783	2.42474
IL6ST	2.3593e-05	0.00126178	1.27907	2.42682
CARNS1	0.000891849	0.0140601	1.28004	2.42846
LINC00319	0.000318303	0.00695942	1.29482	2.45346
LIMS3	0.00339205	0.0328705	1.3022	2.46605
RP11-30P6.6	0.00175757	0.0218226	1.30931	2.47823
CCDC64	0.000439127	0.0086759	1.31011	2.4796
AC083843.1	0.00130366	0.0179414	1.31434	2.48688
RP11-815J21.1	7.10325e-05	0.00267012	1.31484	2.48775
SGK1	0.000421876	0.00847632	1.31677	2.49109
FAM84B	0.00174902	0.0217815	1.32316	2.50214
RP1-232P20.1	0.000398182	0.00817945	1.32321	2.50222
ERP27	0.000186622	0.00493995	1.32361	2.50291
CDKL2	5.57337e-05	0.00224206	1.32899	2.51227
AC093690.1	6.46265e-06	0.000515439	1.33017	2.51432
RP1-288H2.2	0.0047279	0.0409714	1.33251	2.51841
FHDC1	8.1523e-05	0.00291512	1.33354	2.5202
C6orf141	0.00241276	0.0266756	1.33458	2.52201
ZNF888	8.90702e-06	0.000628425	1.34481	2.53997
TLR4	0.000150932	0.00428591	1.35948	2.56593
KLRK1	0.00363657	0.0343689	1.35966	2.56625
PRUNE2	0.000339133	0.00726758	1.36452	2.5749
RP11-382J12.1	0.00363662	0.0343689	1.36464	2.57512
DNAJC6	0.0040317	0.0366103	1.37051	2.58562
ELL2P1	0.0013722	0.0186595	1.37079	2.58611
VCAN-AS1	0.00170425	0.0213836	1.3765	2.59638
RP13-39P12.3	0.0021698	0.0247992	1.3844	2.61063
RP11-927P21.1	0.00139903	0.0188844	1.38743	2.61613
SLC26A2	0.00368483	0.0345887	1.38748	2.61621
HPSE	0.00414103	0.0372454	1.38814	2.61741
FXYD2	0.0040029	0.0364413	1.39089	2.62241
LPIN3	8.04206e-07	0.000130552	1.39279	2.62587
DUSP5P1	0.00607976	0.0485267	1.39314	2.62649
RPS6KA5	2.93283e-05	0.00147802	1.39332	2.62683
AC004543.2	0.00389793	0.0358594	1.39615	2.63199
RASSF6	3.44807e-06	0.000361437	1.4042	2.64671
PLEKHH2	2.03234e-05	0.0011578	1.42058	2.67693
DLG5	5.8239e-05	0.00231241	1.43141	2.69711
RP11-627G23.1	0.00018494	0.0049096	1.43343	2.70088
SYNE2	0.000163571	0.00447175	1.4393	2.7119
AP000350.4	0.00115467	0.0165738	1.44727	2.72692
RP11-106M3.2	3.64209e-09	4.07016e-06	1.44804	2.72836
GCNT4	9.50492e-05	0.00325041	1.46335	2.75748
IL6STP1	0.00469668	0.0407549	1.46965	2.76955
RP11-324O2.3	0.000450591	0.00884025	1.4705	2.77119
ZDHHC11B	0.00310111	0.0313771	1.47979	2.78909
RN7SL648P	0.000157821	0.00437429	1.48515	2.79946
RP11-526I2.5	8.94628e-06	0.000628776	1.49611	2.82081
RP11-121A8.1	0.00210655	0.0243956	1.49807	2.82465
RP11-671M22.4	0.00201585	0.023674	1.50188	2.83211
RGS11	0.000652168	0.0113088	1.50349	2.83528
LINC00598	0.000147016	0.00421383	1.50396	2.83621
VIPR1	0.00535454	0.0443648	1.51974	2.86738
ABO	6.08235e-06	0.000504862	1.52407	2.87601
MYLK3	0.000594069	0.0106735	1.52561	2.87909
NABP1	3.37719e-05	0.00163877	1.53738	2.90268
CD36	0.00341937	0.0330653	1.54784	2.9238
RP11-439E19.10	2.7447e-06	0.000316714	1.55978	2.9481
ARG2	0.000566342	0.0102881	1.5683	2.96554
FAM110C	0.00029363	0.00657934	1.57486	2.97906
TMEM154	0.000246657	0.00583076	1.58115	2.99209
KIF28P	8.51962e-05	0.00301125	1.58618	3.00253
AP000350.5	0.00415083	0.0372701	1.59776	3.02672
LINGO2	0.00326264	0.0321774	1.59892	3.02916
TRHDE	0.00603534	0.048346	1.60225	3.03616
RP11-510D19.1	1.57337e-05	0.000940128	1.61028	3.05311
IGSF11	0.000140374	0.00409383	1.6294	3.09384
SCTR	0.000131409	0.00395822	1.63368	3.10303
FABP5	0.0015651	0.020247	1.6396	3.11578
HAL	0.00624035	0.0493631	1.64795	3.13388
TMPRSS13	0.00158886	0.020439	1.65613	3.1517
PRODH	0.000920207	0.0143175	1.65669	3.15292
RP11-182J1.14	2.76377e-07	6.33732e-05	1.66622	3.17383
FGF10	0.000167296	0.00455999	1.67047	3.18317
MFAP5	0.00207575	0.0241149	1.67463	3.19238
WNT9B	0.00019031	0.0049946	1.67697	3.19757
PPARGC1A	0.000321786	0.00700347	1.70198	3.25346
RP11-874J12.4	0.00250875	0.0273769	1.70948	3.27042
RIMBP2	3.06098e-06	0.000338256	1.71946	3.29314
AC012485.2	0.000629941	0.0110899	1.75134	3.3667
RP11-64P14.7	0.0011438	0.0164951	1.75347	3.37168
HTR1D	0.000683976	0.0115958	1.7662	3.40157
LRRC31	7.57171e-05	0.00277236	1.78133	3.43744
FAM169B	0.00608675	0.0485348	1.79741	3.47595
RP13-39P12.2	0.00116072	0.0166346	1.79775	3.47678
RNU6-418P	0.00161111	0.0206621	1.79915	3.48015
RP11-44F21.3	0.00312418	0.0314654	1.80348	3.4906
PRKXP1	4.21252e-07	7.96644e-05	1.81322	3.51425
RP11-224O19.2	0.00406909	0.036861	1.81822	3.52646
P2RY1	7.52756e-05	0.00276724	1.81838	3.52686
NTRK2	0.000601065	0.0107256	1.84775	3.59938
RP11-430C7.5	1.22031e-07	3.66974e-05	1.85212	3.6103
TMEM196	0.00198513	0.0235187	1.88653	3.69744
CP	9.96555e-05	0.00334201	1.88873	3.7031
PRG4	0.000430939	0.00859736	1.8972	3.7249
FGF7	0.000208495	0.00526809	1.89985	3.73176
RP11-697E22.2	0.00394267	0.036054	1.91267	3.76507
PHYHIPL	0.000274101	0.00629005	1.91673	3.77566
AC073218.2	3.6149e-05	0.00169451	1.92648	3.80125
ATG9B	0.00198922	0.0235269	1.95519	3.87768
RP11-66B24.4	4.44449e-08	2.03824e-05	1.97061	3.91933
SLC3A1	0.00211586	0.0244725	1.97802	3.93953
GSDMC	0.0018464	0.0225489	1.98012	3.94526
RIMS2	3.01024e-06	0.000334665	1.99191	3.97763
ORAOV1P1	8.87198e-06	0.000628369	1.99647	3.99024
AP001007.1	0.00223079	0.0252603	2.00141	4.00392
LIPI	1.76939e-06	0.00023436	2.00186	4.00517
RP11-597D13.7	0.000667236	0.0114476	2.01248	4.03476
RP11-411K7.1	5.35821e-05	0.00221376	2.01475	4.04111
RP11-438B23.2	0.0011339	0.0163889	2.02819	4.07892
AP000351.10	0.00186953	0.0226967	2.03069	4.08599
RP11-815J21.4	9.39604e-07	0.000148205	2.03456	4.09699
ACVR1C	0.000147811	0.00422386	2.03764	4.10572
OR1H1P	0.000319363	0.00697427	2.03983	4.11197
GRAMD1C	3.62778e-06	0.000375978	2.04769	4.13442
LINGO4	5.41719e-07	9.46408e-05	2.05489	4.15513
SLPI	0.00236568	0.0262688	2.0559	4.15804
FEZF1-AS1	0.00198343	0.0235187	2.06167	4.1747
PCA3	0.000189301	0.00498212	2.06215	4.17608
AC104654.1	0.00291694	0.0301542	2.06401	4.18146
CTD-2114J12.1	7.77615e-05	0.00281353	2.06407	4.18163
FILIP1	1.44911e-06	0.000204481	2.08465	4.24172
BRINP1	0.00367023	0.0345088	2.09992	4.28685
RP11-111I12.1	0.000679557	0.0115531	2.11085	4.31944
RIMKLBP1	1.31214e-05	0.000844556	2.12024	4.34767
RP11-355F16.1	0.000227256	0.00555838	2.15234	4.44549
AP001044.2	0.0016751	0.0211334	2.15243	4.44576
GABRA2	0.00220341	0.025074	2.15755	4.46156
RIMKLB	1.52805e-05	0.000928166	2.15941	4.46733
AC112229.1	1.56227e-07	4.36319e-05	2.19577	4.58134
HAP1	0.00294742	0.0303069	2.24548	4.74194
ZPLD1	0.00247521	0.0271238	2.25876	4.78581
OR1Q1	4.62014e-05	0.00200887	2.26379	4.80252
RP11-426A6.5	9.4435e-05	0.00323797	2.27078	4.82585
CYP2C9	0.0026576	0.0284428	2.29205	4.89752
RN7SL399P	0.00175827	0.0218226	2.29622	4.9117
RP11-20D14.6	0.00011755	0.00371144	2.29758	4.91634
RP11-54F2.1	2.06938e-06	0.000261798	2.33041	5.02948
CHODL	0.00190896	0.0229476	2.33925	5.06041
CATSPERB	0.00024611	0.00582586	2.34068	5.06542
CTD-2008P7.9	1.72803e-06	0.000233081	2.34641	5.08558
RP11-44K6.3	1.46996e-05	0.000904861	2.34943	5.09623
AL133373.1	0.00205158	0.0239403	2.35497	5.11585
SLC37A2	0.00111745	0.016292	2.36336	5.14566
NANOGP7	0.000111309	0.00360114	2.39091	5.24489
UGT1A6	0.00321407	0.0319214	2.40326	5.28996
CST4	0.00517233	0.0433842	2.40624	5.30092
MIR5572	0.0034551	0.033288	2.40694	5.30349
AOX1	0.00146168	0.0194977	2.42473	5.36927
RP11-542K23.9	1.22493e-06	0.000179761	2.49053	5.61983
LINC01010	0.00130358	0.0179414	2.50533	5.67779
AF064858.6	0.00027728	0.00633427	2.53574	5.79876
AC013268.3	3.50417e-06	0.00036523	2.56756	5.92808
GGT3P	0.00066543	0.0114329	2.58633	6.00569
RP11-248B24.4	0.000161342	0.00443728	2.60344	6.07734
MTND4P20	0.000100885	0.00335867	2.64509	6.25536
MBOAT4	0.0003236	0.00702498	2.66326	6.33465
RPL17P22	0.000119813	0.00374364	2.68162	6.41575
OLIG3	0.0038752	0.035686	2.75894	6.76897
HAVCR1	9.98898e-05	0.00334376	2.77957	6.86647
AC073218.3	7.12733e-08	2.5636e-05	2.80288	6.97833
FGF14	0.0054909	0.0452494	2.8087	7.00652
RP11-460N16.1	0.000330292	0.00713143	2.81436	7.03409
ATP6V1B1	0.000848398	0.013604	2.82914	7.10652
CD177	0.00014251	0.00413439	2.86927	7.30697
CYP26A1	0.000204568	0.00523383	2.88769	7.40085
IDO2	2.97569e-05	0.00148736	2.90689	7.5
RP11-557H15.3	5.63539e-05	0.00225592	3.01697	8.09466
SLCO4C1	1.17327e-06	0.000174979	3.22421	9.34511
RP11-474B16.1	0.000421538	0.00847632	3.29033	9.78339
CA10	0.00134015	0.0183187	3.43714	10.8313
RP11-365H8.2	0.000926135	0.014361	3.48175	11.1715
MUC5B	0.00236367	0.0262624	3.53915	11.6249
RNU6-831P	2.79943e-05	0.00143044	4.44348	21.7581
hsa-mir-6723	6.15139e-06	0.000508293	5.13228	35.0727
MTND1P23	2.12849e-06	0.000262047	6.50214	90.6437
