## Supplementary file 3 for "Disrupted PGR-B and ESR1 signaling underlies preconceptional defective decidualization linked to severe preeclampsia"

### Sheet: Table S3
Supplementary Table 3. List of genes selected as defective decidualization signature in sPE (166 DEGs).
Gene Symbol	EntrezID	PValue	FDR	logFC	FC
MMP3	4314	3.52591e-05	0.00167563	-5.94507	-61.6089
IL8	3576	3.73963e-10	1.14333e-06	-5.21669	-37.1861
CCL20	6364	2.45869e-08	1.42644e-05	-4.7206	-26.3658
MMP1	4312	1.14892e-07	3.53023e-05	-4.60517	-24.3385
AQP9	366	1.23343e-05	0.000799505	-4.46228	-22.0435
FGF1	2246	8.66226e-08	2.88329e-05	-4.23663	-18.8518
MMP11	4320	2.56851e-14	4.71167e-10	-4.14335	-17.6715
RND1	27289	4.12593e-08	2.02677e-05	-4.10457	-17.2028
MMP7	4316	1.57311e-07	4.36319e-05	-4.0785	-16.8948
IGFN1	91156	1.83015e-07	4.66281e-05	-3.95285	-15.4855
IGKV3-20	28912	0.000139544	0.00409215	-3.91989	-15.1358
RIMS4	140730	1.40437e-08	9.54138e-06	-3.90655	-14.9965
NR4A3	8013	2.59655e-08	1.42644e-05	-3.90245	-14.9539
MTUS2	23281	1.555e-06	0.00021677	-3.78969	-13.8296
EGR3	1960	3.63325e-09	4.07016e-06	-3.67763	-12.7961
TMEM215	401498	2.77995e-06	0.000317237	-3.6608	-12.6477
IGHG3	3502	4.18012e-05	0.00189334	-3.64762	-12.5326
ECEL1	9427	8.08833e-11	2.96745e-07	-3.57567	-11.923
CXCL3	2921	5.53599e-08	2.11567e-05	-3.5656	-11.84
CBLN1	869	1.25575e-09	2.30354e-06	-3.4629	-11.0265
IGHG1	3500	2.71558e-05	0.00139537	-3.45361	-10.9557
PRL	5617	4.84376e-05	0.00207119	-3.41493	-10.6659
CRLF1	9244	1.77752e-05	0.00103844	-3.40885	-10.621
EDN2	1907	0.000183647	0.00488944	-3.3903	-10.4853
FBN3	84467	9.79304e-06	0.000672822	-3.36899	-10.3316
CXCL2	2920	4.33148e-06	0.000409571	-3.36687	-10.3164
COL9A1	1297	5.46166e-08	2.11567e-05	-3.35333	-10.22
IGHG2	3501	0.000214559	0.0053341	-3.26273	-9.59797
POSTN	10631	8.14363e-08	2.76642e-05	-3.23732	-9.43041
SFRP4	6424	3.6786e-06	0.000376436	-3.21464	-9.28333
ASIC2	40	0.00081794	0.013243	-3.15164	-8.88664
EGR2	1959	8.27919e-09	7.23207e-06	-3.14371	-8.83797
REN	5972	0.000958342	0.0147111	-3.14046	-8.81805
ARSI	340075	1.80403e-07	4.66099e-05	-3.10974	-8.63226
NPTX1	4884	4.50357e-05	0.00198114	-3.09093	-8.52047
CALB2	794	0.00228457	0.025679	-3.07998	-8.456
IHH	3549	2.47576e-07	5.7919e-05	-3.04374	-8.24625
ZCCHC12	170261	3.73476e-05	0.00173884	-2.97309	-7.85217
UCN2	90226	3.67271e-09	4.07016e-06	-2.95351	-7.74632
FOSL1	8061	1.03206e-08	8.06787e-06	-2.91705	-7.55298
OVGP1	5016	6.87214e-08	2.52125e-05	-2.91561	-7.54544
KRT17	3872	0.000301858	0.00673636	-2.80157	-6.97197
IL6	3569	4.373e-07	8.10945e-05	-2.78383	-6.88676
MMP9	4318	8.06883e-05	0.00289657	-2.74165	-6.68834
SELE	6401	0.000521907	0.00974426	-2.74078	-6.68431
TNF	7124	2.86818e-06	0.000320816	-2.73383	-6.6522
WISP1	8840	2.1072e-06	0.000262047	-2.72138	-6.59504
KLK3	354	0.000703819	0.0118231	-2.70241	-6.50888
LYPD1	116372	0.000133915	0.00399076	-2.70207	-6.50737
PMAIP1	5366	5.57121e-11	2.55496e-07	-2.6853	-6.43213
PENK	5179	0.00178621	0.0220209	-2.68285	-6.42124
DPP10	57628	2.3347e-07	5.67093e-05	-2.67964	-6.40695
RAB3B	5865	1.13115e-09	2.30354e-06	-2.6756	-6.38904
SLC47A1	55244	0.000144265	0.00416755	-2.67432	-6.38337
IGHG4	3503	0.000659966	0.0113898	-2.64364	-6.24907
ADRA2B	151	6.40523e-06	0.000515439	-2.63611	-6.21655
KMO	8564	7.29167e-06	0.000555014	-2.63512	-6.21229
NKD1	85407	1.27663e-11	1.17092e-07	-2.62437	-6.16615
HBB	3043	0.00373973	0.034894	-2.61112	-6.10979
CNR1	1268	0.000630861	0.0110914	-2.59961	-6.06124
CTNND2	1501	0.000369222	0.00774944	-2.59715	-6.05089
SCUBE1	80274	0.000584765	0.0105476	-2.58796	-6.01248
IL1RL1	9173	0.00154108	0.0201417	-2.52614	-5.76029
CNTN1	1272	2.26593e-06	0.000273462	-2.47144	-5.54596
HP	3240	0.00143037	0.0192508	-2.46637	-5.52653
GJB6	10804	0.000594949	0.0106788	-2.44921	-5.46116
DUSP2	1844	7.50565e-05	0.00276537	-2.44191	-5.4336
GJB3	2707	2.96256e-07	6.62747e-05	-2.441	-5.43016
KCNK15	60598	1.04776e-07	3.31382e-05	-2.43956	-5.42477
CADPS	8618	0.00130215	0.0179414	-2.42654	-5.37604
FJX1	24147	2.72035e-11	1.6634e-07	-2.4133	-5.3269
TMSB15A	11013	2.22215e-09	3.39692e-06	-2.39979	-5.27728
EDAR	10913	1.4941e-05	0.000913591	-2.39479	-5.259
COL26A1	136227	6.97205e-06	0.000544235	-2.37774	-5.1972
PTGS2	5743	0.000694666	0.0117123	-2.37293	-5.17992
LAMP5	24141	8.55211e-07	0.000137614	-2.36309	-5.1447
GREM2	64388	0.00023183	0.00559453	-2.35002	-5.09832
NTM	50863	2.6408e-06	0.000308553	-2.33552	-5.04733
COL8A1	1295	0.000156595	0.00437073	-2.31266	-4.96797
KLK2	3817	3.88941e-06	0.000383906	-2.29914	-4.92163
TNFAIP3	7128	1.55984e-06	0.00021677	-2.26804	-4.81667
BEX1	55859	4.95073e-05	0.00210223	-2.26724	-4.81401
CPM	1368	1.80427e-06	0.000234735	-2.24637	-4.74489
GJB2	2706	0.000726966	0.0121342	-2.23084	-4.69408
BAI2	576	6.56084e-05	0.00249841	-2.22754	-4.68335
PBK	55872	3.47029e-07	7.31917e-05	-2.22576	-4.67757
GPR183	1880	3.42547e-05	0.00164926	-2.22262	-4.66741
ITGB6	3694	0.000992503	0.0150966	-2.22163	-4.66421
GSDMA	284110	4.12602e-05	0.00187346	-2.22002	-4.659
IL4I1	259307	0.000750554	0.0124033	-2.21528	-4.64371
COL22A1	169044	2.87591e-08	1.50731e-05	-2.20567	-4.61288
HIST1H2BH	8345	1.34097e-05	0.000860098	-2.19668	-4.58422
NEFM	4741	0.00176155	0.0218337	-2.19513	-4.57931
PFKFB4	5210	5.84655e-07	0.000100233	-2.17079	-4.5027
MSX2	4488	6.16259e-10	1.41308e-06	-2.16915	-4.49759
CBLN4	140689	0.00123835	0.017355	-2.15902	-4.46612
NKAIN4	128414	0.000970058	0.0148537	-2.13878	-4.40388
BCL2L15	440603	0.000163387	0.00447175	-2.10669	-4.30703
ICAM1	3383	2.16742e-05	0.00119968	-2.10547	-4.30339
KLK1	3816	2.86345e-05	0.00145103	-2.09658	-4.27696
MYBL2	4605	3.98617e-07	7.72326e-05	-2.09172	-4.26255
SERPINA1	5265	6.24774e-05	0.00240774	-2.09159	-4.26218
EXO1	9156	9.45268e-07	0.000148205	-2.08583	-4.2452
C2CD4C	126567	5.53003e-07	9.57009e-05	-2.08048	-4.22949
CRABP2	1382	6.04494e-06	0.000504038	-2.0778	-4.22164
PRRG3	79057	7.4122e-06	0.000561857	-2.07772	-4.22139
TUBB2B	347733	5.0272e-06	0.000444289	-2.06996	-4.19874
TENM4	26011	2.39519e-05	0.00127044	-2.06716	-4.19059
SLC7A3	84889	0.00459051	0.0401944	-2.0492	-4.13875
RBP7	116362	2.10682e-05	0.00118188	-2.04561	-4.12847
FAM222A	84915	1.29589e-07	3.77329e-05	-2.03417	-4.09587
E2F7	144455	3.90968e-06	0.000383906	-2.03323	-4.0932
LRRN1	57633	0.000192667	0.00502744	-2.03207	-4.08992
TULP2	7288	0.00011676	0.00370563	-2.02516	-4.07038
PTHLH	5744	0.000218862	0.00541079	-2.02398	-4.06703
PCSK9	255738	0.00130765	0.0179414	-2.02273	-4.06352
CDC25C	995	4.70221e-06	0.000431286	-2.02135	-4.05964
SLC26A4	5172	0.000270007	0.0062459	-2.02073	-4.05788
PCDH10	57575	0.00054661	0.0100332	-2.01689	-4.04712
VASH2	79805	1.90712e-07	4.79235e-05	-2.01593	-4.0444
SFRP1	6422	0.000521758	0.00974426	-2.0104	-4.02893
RTKN2	219790	2.49433e-07	5.7919e-05	-2.00395	-4.01098
LIPI	149998	1.76939e-06	0.00023436	2.00186	4.00517
ACVR1C	130399	0.000147811	0.00422386	2.03764	4.10572
OR1H1P	26742	0.000319363	0.00697427	2.03983	4.11197
GRAMD1C	54762	3.62778e-06	0.000375978	2.04769	4.13442
LINGO4	339398	5.41719e-07	9.46408e-05	2.05489	4.15513
SLPI	6590	0.00236568	0.0262688	2.0559	4.15804
FEZF1-AS1	154860	0.00198343	0.0235187	2.06167	4.1747
PCA3	50652	0.000189301	0.00498212	2.06215	4.17608
FILIP1	27145	1.44911e-06	0.000204481	2.08465	4.24172
BRINP1	1620	0.00367023	0.0345088	2.09992	4.28685
RIMKLBP1	54031	1.31214e-05	0.000844556	2.12024	4.34767
GABRA2	2555	0.00220341	0.025074	2.15755	4.46156
RIMKLB	57494	1.52805e-05	0.000928166	2.15941	4.46733
HAP1	9001	0.00294742	0.0303069	2.24548	4.74194
ZPLD1	131368	0.00247521	0.0271238	2.25876	4.78581
OR1Q1	158131	4.62014e-05	0.00200887	2.26379	4.80252
CYP2C9	1559	0.0026576	0.0284428	2.29205	4.89752
RN7SL399P	106479370	0.00175827	0.0218226	2.29622	4.9117
CHODL	140578	0.00190896	0.0229476	2.33925	5.06041
CATSPERB	79820	0.00024611	0.00582586	2.34068	5.06542
CTD-2008P7.9	101926984	1.72803e-06	0.000233081	2.34641	5.08558
SLC37A2	219855	0.00111745	0.016292	2.36336	5.14566
NANOGP7	414130	0.000111309	0.00360114	2.39091	5.24489
UGT1A6	54578	0.00321407	0.0319214	2.40326	5.28996
CST4	1472	0.00517233	0.0433842	2.40624	5.30092
MIR5572	100847042	0.0034551	0.033288	2.40694	5.30349
AOX1	316	0.00146168	0.0194977	2.42473	5.36927
LINC01010	154092	0.00130358	0.0179414	2.50533	5.67779
GGT3P	2679	0.00066543	0.0114329	2.58633	6.00569
MTND4P20	100873352	0.000100885	0.00335867	2.64509	6.25536
MBOAT4	619373	0.0003236	0.00702498	2.66326	6.33465
RPL17P22	727984	0.000119813	0.00374364	2.68162	6.41575
OLIG3	167826	0.0038752	0.035686	2.75894	6.76897
HAVCR1	26762	9.98898e-05	0.00334376	2.77957	6.86647
FGF14	2259	0.0054909	0.0452494	2.8087	7.00652
ATP6V1B1	525	0.000848398	0.013604	2.82914	7.10652
CD177	57126	0.00014251	0.00413439	2.86927	7.30697
CYP26A1	1592	0.000204568	0.00523383	2.88769	7.40085
IDO2	169355	2.97569e-05	0.00148736	2.90689	7.5
SLCO4C1	353189	1.17327e-06	0.000174979	3.22421	9.34511
CA10	56934	0.00134015	0.0183187	3.43714	10.8313
MUC5B	727897	0.00236367	0.0262624	3.53915	11.6249
RNU6-831P	106481443	2.79943e-05	0.00143044	4.44348	21.7581
MTND1P23	100887749	2.12849e-06	0.000262047	6.50214	90.6437
